# Reduced dietary protein intake does not alter autophagy in human blood: a randomized crossover study in healthy adults

**DOI:** 10.64898/2026.07.07.26357503

**Authors:** Sanjna Singh, Célia Fourrier, Leanne K. Hein, Julien Bensalem, Alexis Martin, Kathryn J. Hattersley, Barbara King, Xiao Tong Teong, Kathy Baker, Kylie Lange, Gemma Barker, Jemima R. Gore, Leonie K. Heilbronn, Timothy J. Sargeant

## Abstract

**Background & aims:** Autophagy activation is a promising strategy to counteract age-related cellular dysfunction. While preclinical studies suggest dietary protein restriction can induce autophagy via mTORC1 inhibition, direct human evidence using dynamic, flux-based measurements remains limited. The aim of this study was to determine whether a low protein diet could modulate autophagic flux in humans.

**Methods:** We conducted a randomized crossover trial in which 74 healthy adults were randomized to receive two 4-week interventions of either average-protein (20% energy) or reduced-protein (10% energy) diets prescribed to maintain calculated energy balance, separated by a 4-week washout period. The primary outcome was autophagic flux measured in whole blood using a validated assay that preserves PBMCs in their physiological environment during lysosomal inhibition. Secondary outcomes included metabolic markers, body composition, and self-reported health metrics.

**Results:** Sixty-three participants completed both interventions (mean ± SD age 29.5 ± 7.2 yrs; BMI 24.0 ± 3.2 kg/m^2^). Reducing protein intake did not alter autophagic flux (adjusted mean difference: −8.46 ng LC3B-II/mg protein/h; 95% CI: −24.06 to 7.14; p = 0.28). Metabolomic profiling confirmed effective dietary separation, with lower circulating urea following reduced protein intake. Small differences in body weight and muscle mass were observed, while fat mass was unaffected. Fasting glucose, insulin, lipids, blood pressure, and quality of life did not differ between the two diets.

**Conclusions:** Moderate protein restriction does not increase basal autophagy in circulating immune cells of healthy adults, suggesting protein reduction alone, without caloric deficit, may be insufficient to activate autophagy in human blood.

**Clinical trial registry number:** Australian New Zealand Clinical Trials Registry Identifier ACTRN12623000260628 https://anzctr.org.au/Trial/Registration/TrialReview.aspx?id=382790
