## Supplementary Table 1 for "Reduced dietary protein intake does not alter autophagy in human blood: a randomized crossover study in healthy adults"

### Sheet: Sheet1
Metabolite	Log2FC (Reduced-Average)	Raw p-value	Adj. p-value
Dihydroxyacetone_HMDB0001882	-0.28	3.69639e-10	7.76243e-08
Benzoic_acid_HMDB0001870	-0.16	0.0760759	0.218707
2-Hydroxybutyric_acid_HMDB0000008	-0.14	0.00746708	0.0399747
Urea_HMDB0000294	-0.14	1.06539e-07	5.59331e-06
3-Aminoisobutanoic_acid_HMDB0003911	-0.14	0.00520387	0.0287582
3-Methyl-2-oxovaleric_acid_HMDB0000491	-0.13	0.000526326	0.00614047
Alpha-aminobutyric_acid_HMDB0000650	-0.11	0.0452347	0.150782
Sucrose_HMDB0000258	-0.09	0.454676	0.663069
Gastrodin_HMDB0252648	-0.08	0.487435	0.686989
Caprylic_acid_HMDB0000482	-0.08	0.322477	0.55057
Glyoxylic_acid_HMDB0000119	-0.08	0.191764	0.410923
Malic_acid_HMDB0000744	-0.07	0.167453	0.386431
Alpha-Hydroxyisobutyric_acid_HMDB0000729	-0.06	0.0750271	0.218707
Ribulose_HMDB0000621	-0.06	0.284641	0.515298
3-Hydroxyisovaleric_acid_HMDB0000754	-0.05	0.0287625	0.111854
Galactitol_HMDB0000107	-0.05	0.239147	0.457696
Xylulose_HMDB0001644	-0.05	0.325254	0.550833
Glyceric_acid_HMDB0000139	-0.05	0.268064	0.493803
Galacturonic_acid_HMDB0002545	-0.05	0.221852	0.435411
Dimethylglycine_HMDB0000092	-0.04	0.472619	0.675169
Stigmasterol_HMDB0000937	-0.04	0.777337	0.877638
Threonine_HMDB0000167	-0.04	0.318357	0.55057
Oxalic_acid_HMDB0002329	-0.04	0.0384492	0.1389
Maltose_HMDB0000163	-0.04	0.56534	0.746675
Citramalic_acid_HMDB0000426	-0.04	0.507077	0.69868
Methylmalonic_acid_HMDB0000202	-0.03	0.320021	0.55057
Sorbitol_HMDB0000247	-0.03	0.494152	0.687231
Ribose_HMDB0000283	-0.03	0.459522	0.665515
O-Acetylserine_HMDB0003011	-0.03	0.360553	0.577986
Glycolic_acid_HMDB0000115	-0.03	0.279296	0.510018
Pelargonic_acid_HMDB0000847	-0.03	0.784345	0.880815
Phosphoric_acid_HMDB0002142	-0.03	0.298129	0.530569
Cadaverine_HMDB0002322	-0.03	0.430995	0.641907
Beta-Alanine_HMDB0000056	-0.03	0.544037	0.737082
Alpha-ketoisovaleric_acid_HMDB0000019	-0.02	0.291215	0.522693
Fructose_HMDB0000660	-0.02	0.706984	0.854785
Sorbose_HMDB0001266	-0.02	0.707064	0.854785
MG(18:0e/0:0/0:0)_HMDB0011143	-0.02	0.764383	0.869906
Chiro-Inositol_HMDB0240209	-0.02	0.831357	0.897258
Ribonic_acid_HMDB0000867	-0.02	0.737657	0.867141
Metoprolol_HMDB0001932	-0.02	0.659405	0.824256
Trehalose_HMDB0000975	-0.01	0.823252	0.897258
Mannose_HMDB0000169	-0.01	0.445919	0.659458
Gluconic_acid_HMDB0000625	-0.01	0.80212	0.893455
Hypotaurine_HMDB0000965	-0.01	0.842115	0.901266
Hydroxyphenyllactic_acid_HMDB0000755	-0.01	0.833168	0.897258
cis-Aconitic_acid_HMDB0000072	0	0.928204	0.979319
Butyric_acid_HMDB0000039	0	0.942382	0.979704
Lactic_acid_HMDB0000190	0	0.932685	0.979319
Aspartic_acid_HMDB0000191	0	0.965971	0.984727
Fructose_1-phosphate_HMDB0001076	0	0.958117	0.984245
Allose_HMDB0001151	0	0.983988	0.99345
Dihydroorotic_acid_HMDB0003349	0	0.997199	0.997199
Lactitol_HMDB0040937	0	0.995649	0.997199
Uridine_HMDB0000296	0	0.96081	0.984245
2,3-Butanediol_HMDB0003156	0	0.948478	0.981184
Gluconolactone_HMDB0000150	0	0.972147	0.986236
1-Hexadecanol_HMDB0003424	0	0.932407	0.979319
Adenine_HMDB0000034	0	0.938664	0.979704
Arabinose_HMDB0029942	0.01	0.808364	0.893455
Glucose_HMDB0000122	0.01	0.558807	0.743373
2-Deoxyglucose__HMDB0062477	0.01	0.8327	0.897258
Pyridoxal_HMDB0001545	0.01	0.8074	0.893455
Linoleic_acid_HMDB0000673	0.01	0.845473	0.901266
Galactose_HMDB0000143	0.01	0.534419	0.728753
Inositol_phosphate_HMDB0002985	0.01	0.743547	0.867472
Turanose_HMDB0011740	0.01	0.825117	0.897258
Mannitol_HMDB0000765	0.01	0.472351	0.675169
Cholesterol_HMDB0000067	0.01	0.669738	0.827324
Cellobiose_HMDB0000055	0.02	0.766345	0.869906
Tagatose_HMDB0003418	0.02	0.593167	0.767608
Maleic_acid_HMDB0000176	0.02	0.738191	0.867141
Ribonolactone_HMDB0001900	0.02	0.620138	0.784512
Pyruvic_acid_HMDB0000243	0.02	0.712321	0.854785
Heptadecanoic_acid_HMDB0002259	0.02	0.573765	0.748389
Norvaline_HMDB0013716	0.02	0.350321	0.570903
Mannose_6-phosphate_HMDB0001078	0.02	0.42487	0.637305
Citric_acid_HMDB0000094	0.02	0.509039	0.69868
Valine_HMDB0000883	0.02	0.30714	0.537495
Glucuronic_acid_HMDB0000127	0.02	0.190345	0.410923
Glycerol_HMDB0000131	0.02	0.599459	0.767608
Palmitoleic_acid_HMDB0003229	0.03	0.758895	0.869906
N-Acetyl-D-glucosamine_HMDB0000215	0.03	0.212748	0.428676
Lyxose_HMDB0003402	0.03	0.648718	0.815753
Psicose_HMDB0250793	0.03	0.396729	0.613655
(S)-3-Hydroxyisobutyric_acid_HMDB0000023	0.03	0.75694	0.869906
Hydroxypropionic_acid_HMDB0000700	0.03	0.22419	0.435925
Xylose_HMDB0000098	0.03	0.607269	0.772888
Pyridoxine_HMDB0000239	0.03	0.0908812	0.24433
Arabitol_HMDB0000568	0.03	0.599465	0.767608
2,3-Diphosphoglyceric_acid_HMDB0001294	0.03	0.569037	0.74686
Glycerol_3-phosphate_HMDB0000126	0.03	0.216654	0.42922
myo-Inositol_HMDB0000211	0.03	0.199203	0.418326
Spermidine_HMDB0001257	0.04	0.354568	0.572764
Palmitic_acid_HMDB0000220	0.04	0.328776	0.551211
Galactosamine_HMDB0341150	0.04	0.483577	0.686157
Lysine_HMDB0000182	0.04	0.453406	0.663069
Glucaric_acid_HMDB0000663	0.04	0.254538	0.477258
Kynurenine_HMDB0000684	0.04	0.0930781	0.24433
Ketoleucine_HMDB0000695	0.05	0.0812707	0.227558
Arachidonic_acid_HMDB0001043	0.05	0.0410084	0.1389
Vitamin_A__HMDB0000305	0.05	0.386444	0.608452
Oxoglutaric_acid_HMDB0000208	0.05	0.214338	0.428676
Glucosamine_HMDB0001514	0.05	0.00909457	0.0444153
Eicosapentaenoic_acid_HMDB0001999	0.05	0.0352881	0.13233
Tyramine_HMDB0000306	0.05	0.333352	0.551211
4-Hydroxyproline_HMDB0000725	0.05	0.257701	0.478913
1-Propylamine_HMDB0034006	0.05	0.00138984	0.0112256
Creatinine_HMDB0000562	0.05	0.711016	0.854785
Ethanolamine_HMDB0000149	0.05	0.129013	0.31141
p-Octopamine_HMDB0004825	0.05	0.0127241	0.0568522
Cysteamine_HMDB0002991	0.05	0.0770683	0.218707
Pipecolic_acid_HMDB0000070	0.05	0.00181745	0.0141358
2-Aminoheptanedioic_acid_HMDB0034252	0.05	0.0999427	0.252867
Oleic_acid_HMDB0000207	0.06	0.424747	0.637305
Elaidic_acid_HMDB0000573	0.06	0.402089	0.613655
3-Indolebutryic_acid_HMDB0002096	0.06	0.148531	0.35445
Tryptamine_HMDB0000303	0.06	0.0390865	0.1389
Nonadecanoic_acid_HMDB0000772	0.06	0.0401553	0.1389
Phenylalanine_HMDB0000159	0.06	0.0140315	0.0589325
Isocitric_acid_HMDB0000193	0.06	0.186966	0.408988
Ascorbic_acid_HMDB0000044	0.06	0.00259054	0.0181338
Dodecanoic_acid_HMDB0000638	0.06	0.333003	0.551211
N-Acetylputrescine_HMDB0002064	0.06	0.0223616	0.0886025
1,5-Anhydrosorbitol_HMDB0002712	0.06	0.186541	0.408988
N-Acetylserotonin__HMDB0001238	0.06	0.0762	0.218707
N-Formyl-L-Methionin_HMDB0001015	0.06	0.38825	0.608452
Histidine_HMDB0000177	0.06	0.239746	0.457696
Capric_acid_HMDB0000511	0.07	0.244617	0.462789
Pentadecanoic_acid_HMDB0000826	0.07	0.00418928	0.0250099
alpha-Tocopherol_HMDB0001893	0.07	0.0132246	0.0568992
Asparagine_HMDB0000168	0.07	0.165833	0.386431
Hydroxylamine_HMDB0003338	0.07	0.000303868	0.00456254
2-Hydroxyglutaric_acid_HMDB0000694	0.08	0.0295201	0.112713
Threonic_acid_HMDB0000943	0.08	0.21088	0.428676
N-Acetyl-L-alanine_HMDB0000766	0.08	0.00119956	0.0100763
Glutamic_acid_HMDB0000148	0.08	0.197801	0.418326
Fucose_HMDB0029196	0.08	0.0107336	0.0500903
Uric_acid_HMDB0000289	0.08	0.0926015	0.24433
Scyllo-Inositol_HMDB0006088	0.08	0.0968085	0.247924
Leucine_HMDB0000687	0.08	0.000630647	0.00654697
Xylitol_HMDB0002917	0.08	0.153006	0.361024
N-Acetylglutamine_HMDB0006029	0.08	0.000496046	0.00612762
Thymidine_HMDB0000273	0.08	0.17816	0.406671
Myristic_acid_HMDB0000806	0.08	0.0958707	0.247924
Hippuric_acid_HMDB0000714	0.08	0.0044039	0.0250099
Dihydroxyacetone_phosphate_HMDB0001473	0.09	0.0470021	0.154226
Serotonin_HMDB0000259	0.09	0.0828101	0.228817
Tyrosine_HMDB0000158	0.09	0.00931239	0.0444455
Rhamnose_HMDB0000849	0.09	0.00775311	0.0399747
Proline_HMDB0000162	0.1	0.0132765	0.0568992
Acetylglycine_HMDB0000532	0.1	0.00321079	0.0217505
Isoleucine_HMDB0000172	0.1	0.000245228	0.00456254
Cystine_HMDB0000192	0.1	0.0409341	0.1389
Serine_HMDB0000187	0.1	0.00423959	0.0250099
Cysteine_HMDB0000574	0.1	0.0122651	0.0559928
N6-Acetyl-L-lysine_HMDB0000206	0.1	0.00780458	0.0399747
5-Methoxytryptamine_HMDB0004095	0.11	0.00235755	0.0170719
3-Sulfinoalanine_HMDB0000996	0.11	0.050839	0.159346
Dopamine_HMDB0000073	0.11	0.0044065	0.0250099
Tryptophan_HMDB0000929	0.12	0.0185312	0.0763051
Arginine_HMDB0000517	0.12	0.000481453	0.00612762
Methionine_HMDB0000696	0.12	0.00233966	0.0170719
Alanine_HMDB0000161	0.12	0.000288697	0.00456254
Acetylcysteine_HMDB0001890	0.13	6.781e-05	0.00237335
Pyroglutamic_acid_HMDB0000267	0.13	0.000325896	0.00456254
Ribitol_HMDB0000508	0.13	0.0367885	0.135537
Lathosterol_HMDB0001170	0.13	0.00816226	0.0408113
Indoleacetic_acid_HMDB0000197	0.15	0.00335499	0.0220171
Glycine_HMDB0000123	0.15	0.000192579	0.00404416
2-Aminooctanoic_acid_HMDB0000991	0.15	0.0651024	0.201052
2-Aminoisobutyric_acid_HMDB0001906	0.15	0.184754	0.408988
Glutamine_HMDB0000641	0.17	8.66613e-05	0.00259984
N-Acetyl-L-glutamic_acid_HMDB0001138	0.18	5.64382e-05	0.0023704
Putrescine_HMDB0001414	0.19	0.00011037	0.00289721
Ornithine_HMDB0000214	0.2	0.000308302	0.00456254
3-Hydroxybutyric_acid_HMDB0000442	0.2	0.122286	0.298605
Quinic_acid_HMDB0003072	0.26	0.185588	0.408988
Erythritol_HMDB0002994	1.13	9.14267e-10	9.5998e-08
Threitol_HMDB0004136	1.26	3.94007e-09	2.75805e-07
